# Evaluation of a structured screening assessment to detect patients with isolated REM Sleep Behavior Disorder

**DOI:** 10.1101/2022.10.23.22281409

**Authors:** Aline Seger, Anja Ophey, Wiebke Heitzmann, Christopher E. J. Doppler, Marie-Sophie Lindner, Corinna Brune, Johanna Kickartz, Haidar S. Dafsari, Wolfgang H. Oertel, Gereon R. Fink, Stefanie T. Jost, Michael Sommerauer

**Affiliations:** University of Cologne, Faculty of Medicine and University Hospital Cologne, Department of Neurology, Cologne, Germany; Cognitive Neuroscience, Institute of Neuroscience and Medicine (INM-3), Research Centre Jülich, Jülich, Germany; University of Cologne, Faculty of Medicine and University Hospital Cologne, Medical Psychology, Neuropsychology and Gender Studies & Center for Neuropsychological Diagnostics and Interventions (CeNDI), Cologne, Germany; Department of Neurology, Philipps-University Marburg, Marburg, Germany

**Keywords:** RBD, Parkinson’s disease, prognostic model, questionnaire

## Abstract

**Background:** Isolated rapid eye movement (REM) sleep behavior disorder (iRBD) cohorts have provided novel insights in the earliest neurodegenerative processes in α-synucleinopathies. Even though polysomnography remains the gold standard for diagnosis, an accurate questionnaire-based algorithm to identify eligible subjects could facilitate efficient recruitment in research.

**Objectives:** This study aimed to optimize the identification of subjects with iRBD from the general population.

**Methods:** Between June 2020 and July 2021, we placed newspaper advertisements including the single-question screen for RBD (RBD1Q). Participants’ evaluations included a structured telephone screening consisting of the RBD screening questionnaire (RBDSQ) and additional sleep-related questionnaires. We examined anamnestic information predicting polysomnography-proven iRBD using logistic regressions and receiver operating characteristic curves.

**Results:** 543 participants answered the advertisements and 185 subjects fulfilling in- and exclusion criteria were screened. Of these, 124 received polysomnography after expert selection and 78 (62.9%) were diagnosed with iRBD. Selected items of the RBDSQ, the Pittsburgh Sleep Quality Index, the STOP-Bang questionnaire, and age predicted iRBD with high accuracy in a multiple logistic regression model (area under the curve >80%). Comparing the algorithm to the sleep expert decision, 77 instead of 124 polysomnographies (62.1%) would have been carried out, while 63 (80.8%) of iRBD patients would have been identified. 32 of 46 (69.6%) unnecessary polysomnography examinations could have been avoided.

**Conclusions:** Our proposed algorithm displayed high diagnostic accuracy for polysomnography-proven iRBD in a cost-effective manner and may be a convenient tool for application in research and clinical settings. External validation sets are warranted to prove its reliability.
