## Supplemental Algorithm for "Evaluation of a structured screening assessment to detect patients with isolated REM Sleep Behavior Disorder"

### Sheet: Screening algorithm
	Telephone-screening-based prediction of PSG-proven isolated REM-sleep behavior disorder (iRBD)
	Seger et al.
						Name / ID
	Step 1: PSG	Item	Question	Answer	Value			Coefficient
	PSQI Daytime Function		During the past month,
		PSQI Question 8	...how often have you had trouble staying awake while driving, eating meals, or engaging in social activity?
		PSQI Question 9	...how much of a problem has it been for you to keep up enthusiasm to get things done?			PSQI_Komp_7b
					#VALUE!	PSQI Daytime Function	#VALUE!	-0.668
	StopBang Subscore 1 to 7	StopBang_1	Do you snore loudly (loud enough to be heard through closed doors/your bed-partner elbows you?
		StopBang_2	Do you often feel tired, fatigued or sleepy during the daytime (such as falling asleep during driving or talking to someone)?
		StopBang_3	Has anyone observed you stop breathing or choking/gasping during your sleep?
		StopBang_4	Do you have or are being treated for high blood pressure?
		StopBang_5	Is your BMI > 35?
		StopBang_6	Are you older than 50?
		StopBang_7	Is your collar size >43 cm (men) or >41cm (women)?			StopBang_1to7
						StopBang Subscore 1 to 7	0	-0.455
	RBDSQ Subscore 1		I have or had the following phenomena during my dreams:
		RBDSQ_6.1	speaking, shouting, swearing, laughing loudly.
		RBDSQ_6.2	sudden limb movements, fights.
		RBDSQ_6.3	gestures or complex movements, that are useless during sleep, e. g. to wave, salute, frighten mosquitoes, falls of the bed.
		RBDSQ_10	I have/had desease of the nervous system.			RBDSQ items 6.1 + 6.2 + 6.3 – 10
						RBDSQ Subscore 1	#VALUE!	1.19
							Constant	0.657
						Step 1	LOGIT	#VALUE!
								#VALUE!
							PROBABILITY	#VALUE!
							RESULT	#VALUE!
	If Step 1 Result = PSG, enter Step 2 answers.
	Step 2: RBD	Item	Question	Answer	Value			Coefficient
	PSQI Sleep Disturbances		During the past month, how often have you had trouble sleeping because you...
		PSQI_WakingUp	wake up in the middle of the night or early morning?
		PSQI_Toilette	have to get up to use the bathroom?
		PSQI_Breath	cannot breathe comfortably?
		PSQI_CoughSnorr	cough or snore loudly?
		PSQI_Cold	feel too cold?
		PSQI_Warm	feel too hot?
		PSQI_Dreams	have bad dreams?
		PSQI_Pain	have pain?
		PSQI_otherReasons	other reason(s), please describe?			PSQI_Komp_5
					#VALUE!	PSQI Sleep Disturbances	#VALUE!	-0.827
	RBDSQ Subscore 2		I have or had the following phenomena during my dreams:
		RBDSQ_6.1	speaking, shouting, swearing, laughing loudly.
		RBDSQ_6.2	sudden limb movements, fights.
		RBDSQ_6.4	Things that fell down around the bed, e. g. bedside lamp, book, glasses.
		RBDSQ_9	My sleep is frequently disturbed.			RBDSQ items 6.1 + 6.2 + 6.4 – 9
						RBDSQ Subscore 2	#VALUE!	1.253
	Age	in years				Age in years	0	0.069
						Constant		-4.829
						Step 2	LOGIT	#VALUE!
								#VALUE!
							PROBABILITY	#VALUE!
							RESULT	#VALUE!
								questions regarding this tool can be directed to Dr. Anja Ophey, anja.ophey@uk-koeln.de
